# A Multi-Cohort nnU-Net for White Matter Hyperintensity Segmentation Across 2D and 3D FLAIR Acquisitions

**DOI:** 10.64898/2026.11.11.26367656

**Authors:** Yasheng Chen, Uttam Khatri, Byron Xu, Serguei V. Astafiev, Andria Ford, Jin-Moo Lee, Hongyu An, Chia-Ling Phuah

## Abstract

**Background:** White matter hyperintensities (WMH) are increasingly pooled across aging, cerebral small vessel disease (CSVD), and dementia cohorts that differ in both disease composition and FLAIR acquisition. Most automated segmentation tools were developed within a narrower range of populations or protocols, and few have been tested for whether segmentation accuracy and error remain consistent across conventional 2D and isotropic 3D FLAIR, or whether the choice of algorithm alters downstream clinical associations.

**Methods:** We developed a single nnU-Net model, taking FLAIR and T1-weighted images as inputs, using 460 2D and 3D FLAIR scans from a neurodegenerative cohort (Alzheimer’s Disease Neuroimaging Initiative, ADNI), a CSVD-enriched cohort with same-visit paired 2D and 3D FLAIR (Washington University White Matter Ischemic-Hypoxia study, WWISH), and a population-based sample (UK Biobank), holding out 92 scans from 66 participants at the participant-level as an internal test set. We further evaluated the model in an independent ADNI3 3D FLAIR set (n = 25), benchmarking voxel-wise overlap (Dice), volumetric agreement, and lesion-level detection against SHIVA-WMH, segcsvdWMH, and FreeSurfer WMH-SynthSeg, and compared acquisition-specific volume bias in participants with paired 2D and 3D FLAIR. We then compared how WMH volumes from each method predicted incident dementia in cognitively unimpaired adults from ADNI and the Knight Alzheimer Disease Research Center (n = 1,174; 42 incident cases).

**Results:** In the internal test set, the model achieved a mean Dice of 0.73 (SD 0.10), compared with 0.50, 0.57, and 0.29 for SHIVA-WMH, segcsvdWMH, and WMH-SynthSeg (all FDR-adjusted *p* < 0.001). Dice was similar on 2D and 3D FLAIR (0.75 vs. 0.71). In WWISH participants imaged with both acquisitions, mean volume bias differed between 2D and 3D scans by 1.8 mL for the model versus 4.7–9.9 mL for the comparators. Advantages were largest in low-burden scans (<5 mL; Dice 0.66 vs. 0.19–0.54) and for lesions of ≤100 voxels (detection 77–87% vs. 14–63%). In ADNI3, the model retained a mean Dice of 0.70 (SD 0.14) without retraining and exceeded all comparators (FDR-adjusted *p* ≤ 0.002). Model-derived WMH volume was associated with incident dementia beyond clinical covariates (OR per SD 1.40, 95% CI 1.11–1.77; likelihood-ratio *p* = 0.009; cross-validated AUC 0.71 vs. 0.68), whereas comparator-derived volumes did not significantly improve model fit.

**Conclusions:** Training a single model across disease contexts and FLAIR acquisitions yielded WMH segmentation that was similarly accurate on 2D and 3D FLAIR, sensitive to low-burden disease, transferable to an unseen protocol, and clinically informative, supporting its use in multi-cohort, mixed-etiology studies.

**KEY POINTS:**

- A single nnU-Net trained across neurodegenerative, cerebral small vessel disease, and population-based cohorts and across 2D and 3D FLAIR outperformed SHIVA-WMH, segcsvdWMH, and WMH-SynthSeg, with the largest gains in low-burden scans and small lesions.
- In same-visit paired 2D and 3D FLAIR scans, the model’s volume bias relative to acquisition-specific reference masks varied less across acquisitions, whereas comparator biases varied with acquisition.
- Only WMH volume from the model significantly improved model fit for incident dementia beyond clinical covariates, highlighting the potential influence of segmentation algorithm choice on downstream clinical inference.
