## Supplementary_Tables for "A Multi-Cohort nnU-Net for White Matter Hyperintensity Segmentation Across 2D and 3D FLAIR Acquisitions"

### Sheet: S2
	Supplementary Table S2. Agreement between predicted and reference total WMH volume. ΔV is predicted minus reference total WMH volume (mL). Median absolute ΔV (IQR) summarizes the magnitude of volumetric error; mean bias (SD) summarizes its direction, with negative values indicating underestimation. WMH, white matter hyperintensity.
	Test Set	Group	N Scans	Metric type	Model	Median Absolute ∆V, mL (IQR)	Mean bias (∆V)	SD
	Internal	All (2D + 3D FLAIR)	92	Voxel-level	nnUNet	0.96 (0.36 – 2.12)	-0.8551	3.1052
					SHIVA	2.25 (1.12 – 5.07)	-1.832	5.553
					segCSVD	2.17 (0.76 – 5.54)	-3.8804	4.6222
					SynthSeg	3.36 (1.39 – 6.68)	-3.899	9.0578
	Internal	2D FLAIR only	46	Voxel-level	nnUNet	1.59 (0.88 – 3.39)	-1.7641	4.083
					SHIVA	3.70 (2.62 – 5.91)	-4.7155	4.8206
					segCSVD	5.31 (3.56 – 8.88)	-6.7947	4.6919
					SynthSeg	5.16 (2.30 – 10.42)	-8.3056	9.8361
	Internal	3D FLAIR only	46	Voxel-level	nnUNet	0.55 (0.19 – 1.03)	0.054	1.0667
					SHIVA	1.21 (0.66 – 1.97)	1.0514	4.7033
					segCSVD	0.81 (0.45 – 1.26)	-0.9662	1.9563
					SynthSeg	2.31 (1.16 – 3.74)	0.5077	5.4278
	Internal	ADNI (2D FLAIR)	20	Voxel-level	nnUNet	2.34 (0.86 – 5.11)	-1.9267	4.6385
					SHIVA	3.85 (2.75 – 10.67)	-6.1924	6.2164
					segCSVD	6.91 (3.72 – 12.76)	-8.1736	5.81
					SynthSeg	4.59 (1.19 – 9.37)	-6.3468	7.4615
	Internal	WWISH (2D FLAIR)	26	Voxel-level	nnUNet	1.27 (0.88 – 2.67)	-1.64	3.69
					SHIVA	3.64 (2.62 – 5.18)	-3.58	3.06
					segCSVD	5.04 (3.56 – 7.16)	-5.73	3.36
					SynthSeg	5.67 (3.67 – 12.46)	-9.81	11.24
	Internal	WWISH (3D FLAIR)	26	Voxel-level	nnUNet	0.89 (0.25 – 1.42)	0.13	1.35
					SHIVA	1.70 (0.82 – 3.03)	2.46	5.89
					segCSVD	0.96 (0.58 – 1.67)	-1.06	2.51
					SynthSeg	2.62 (1.34 – 4.22)	0.11	6.84
	Internal	UKB (3D FLAIR)	20	Voxel-level	nnUNet	0.35 (0.10 – 0.58)	-0.04	0.53
					SHIVA	0.96 (0.62 – 1.23)	-0.77	0.72
					segCSVD	0.62 (0.36 – 1.05)	-0.84	0.87
					SynthSeg	1.78 (0.87 – 2.46)	1.02	2.79
	External	ADNI3 (3D FLAIR)	25	Voxel-level	nnUNet	1.59 (0.60 – 3.28)	1.4858	2.1682
					SHIVA	3.15 (1.21 – 7.84)	5.8244	7.5201
					segCSVD	1.83 (0.45 – 2.80)	-1.0769	2.5222
					SynthSeg	2.21 (0.74 – 4.40)	-3.3405	10.8689

### Sheet: S3
	Supplementary Table S3. Voxel-wise Dice by reference WMH burden category, cohort, and FLAIR acquisition. Burden categories are based on reference total WMH volume: low, <5 mL; moderate, 5–10 mL; high, >10 mL. Dice is mean (95% CI) across scans; n is the number of scans per category. Adjusted p values compare each method with the proposed nnU-Net model using paired Wilcoxon signed-rank tests with …
	Test Set	Group	N Scans	N Scans per category	Metric type	Model	WMH burden category	Mean DSC (95% CI)	Adjusted P vs nnUNet
	Internal	All (2D + 3D FLAIR)	92	36	Voxel-level	nnUNet	Low	0.66 (0.63, 0.69)	na
				22			Moderate	0.73 (0.69, 0.76)	na
				34			High	0.80 (0.77, 0.83)	na
	Internal	All (2D + 3D FLAIR)	92	36	Voxel-level	SHIVA	Low	0.37 (0.31, 0.42)	5.82077e-11
				22			Moderate	0.49 (0.42, 0.55)	7.15256e-07
				34			High	0.65 (0.58, 0.72)	1.39698e-10
	Internal	All (2D + 3D FLAIR)	92	36	Voxel-level	segCSVD	Low	0.54 (0.49, 0.58)	1.56113e-08
				22			Moderate	0.51 (0.44, 0.57)	7.15256e-07
				34			High	0.66 (0.59, 0.72)	1.39698e-10
	Internal	All (2D + 3D FLAIR)	92	36	Voxel-level	SynthSeg	Low	0.19 (0.15, 0.23)	5.82077e-11
				22			Moderate	0.30 (0.24, 0.36)	7.15256e-07
				34			High	0.40 (0.33, 0.48)	1.39698e-10
	Internal	2D FLAIR only	46	5	Voxel-level	nnUNet	Low	0.70 (0.67, 0.73)	na
				18			Moderate	0.72 (0.68, 0.76)	na
				23			High	0.78 (0.74, 0.82)	na
	Internal	2D FLAIR only	46	5	Voxel-level	SHIVA	Low	0.39 (0.21, 0.56)	0.04375
				18			Moderate	0.46 (0.39, 0.52)	1.14441e-05
				23			High	0.60 (0.50, 0.69)	2.86102e-07
	Internal	2D FLAIR only	46	5	Voxel-level	segCSVD	Low	0.50 (0.29, 0.72)	0.04375
				18			Moderate	0.48 (0.41, 0.54)	1.14441e-05
				23			High	0.59 (0.51, 0.67)	2.86102e-07
	Internal	2D FLAIR only	46	5	Voxel-level	SynthSeg	Low	0.21 (0.06, 0.35)	0.04375
				18			Moderate	0.28 (0.22, 0.35)	1.14441e-05
				23			High	0.33 (0.24, 0.42)	2.86102e-07
	Internal	3D FLAIR only	46	31	Voxel-level	nnUNet	Low	0.65 (0.62, 0.68)	na
				4			Moderate	0.74 (0.65, 0.83)	na
				11			High	0.85 (0.82, 0.87)	na
	Internal	3D FLAIR only	46	31	Voxel-level	SHIVA	Low	0.36 (0.30, 0.43)	1.86265e-09
				4			Moderate	0.62 (0.55, 0.69)	0.15
				11			High	0.76 (0.73, 0.79)	0.00117187
	Internal	3D FLAIR only	46	31	Voxel-level	segCSVD	Low	0.54 (0.49, 0.59)	2.31341e-07
				4			Moderate	0.64 (0.52, 0.76)	0.15
				11			High	0.80 (0.77, 0.83)	0.00117187
	Internal	3D FLAIR only	46	31	Voxel-level	SynthSeg	Low	0.19 (0.14, 0.23)	1.86265e-09
				4			Moderate	0.39 (0.19, 0.60)	0.15
				11			High	0.54 (0.43, 0.66)	0.00117187
	Internal	ADNI (2D FLAIR)	20	2	Voxel-level	nnUNet	Low	0.70 (0.35, 1.00)	na
				8			Moderate	0.76 (0.70, 0.83)	na
				10			High	0.72 (0.65, 0.79)	na
	Internal	ADNI (2D FLAIR)	20	2	Voxel-level	SHIVA	Low	0.46 (0.00, 1.00)	na
				8			Moderate	0.49 (0.36, 0.61)	0.009375
				10			High	0.45 (0.29, 0.60)	0.00234375
	Internal	ADNI (2D FLAIR)	20	2	Voxel-level	segCSVD	Low	0.48 (0.00, 1.00)	na
				8			Moderate	0.47 (0.33, 0.62)	0.009375
				10			High	0.45 (0.32, 0.57)	0.00234375
	Internal	ADNI (2D FLAIR)	20	2	Voxel-level	SynthSeg	Low	0.10 (0.00, 0.85)	na
				8			Moderate	0.22 (0.08, 0.37)	0.009375
				10			High	0.19 (0.06, 0.32)	0.00234375
	Internal	WWISH (2D FLAIR)	26	3	Voxel-level	nnUNet	Low	0.70 (0.66, 0.75)	na
				10			Moderate	0.69 (0.64, 0.74)	na
				13			High	0.82 (0.78, 0.86)	na
	Internal	WWISH (2D FLAIR)	26	3	Voxel-level	SHIVA	Low	0.34 (0.16, 0.52)	0.3
				10			Moderate	0.43 (0.34, 0.52)	0.00292969
				13			High	0.71 (0.64, 0.78)	0.000292969
	Internal	WWISH (2D FLAIR)	26	3	Voxel-level	segCSVD	Low	0.52 (0.26, 0.78)	0.3
				10			Moderate	0.48 (0.40, 0.56)	0.00292969
				13			High	0.70 (0.63, 0.77)	0.000292969
	Internal	WWISH (2D FLAIR)	26	3	Voxel-level	SynthSeg	Low	0.28 (0.12, 0.44)	0.3
				10			Moderate	0.33 (0.29, 0.36)	0.00292969
				13			High	0.44 (0.36, 0.53)	0.000292969
	Internal	WWISH (3D FLAIR)	26	13	Voxel-level	nnUNet	Low	0.66 (0.60, 0.71)	na
				4			Moderate	0.74 (0.65, 0.83)	na
				9			High	0.85 (0.83, 0.88)	na
	Internal	WWISH (3D FLAIR)	26	13	Voxel-level	SHIVA	Low	0.38 (0.28, 0.49)	0.000366211
				4			Moderate	0.62 (0.55, 0.69)	0.15
				9			High	0.76 (0.72, 0.79)	0.0046875
	Internal	WWISH (3D FLAIR)	26	13	Voxel-level	segCSVD	Low	0.57 (0.51, 0.63)	0.00805664
				4			Moderate	0.64 (0.52, 0.76)	0.15
				9			High	0.80 (0.77, 0.84)	0.0046875
	Internal	WWISH (3D FLAIR)	26	13	Voxel-level	SynthSeg	Low	0.27 (0.22, 0.33)	0.000366211
				4			Moderate	0.39 (0.19, 0.60)	0.15
				9			High	0.60 (0.52, 0.69)	0.0046875
	Internal	UKB (3D FLAIR)	20	18	Voxel-level	nnUNet	Low	0.65 (0.61, 0.69)	na
				0			Moderate	na	na
				2			High	0.81 (0.73, 0.89)	na
	Internal	UKB (3D FLAIR)	20	18	Voxel-level	SHIVA	Low	0.35 (0.26, 0.44)	1.14441e-05
				0			Moderate	na	na
				2			High	0.78 (0.64, 0.91)	na
	Internal	UKB (3D FLAIR)	20	18	Voxel-level	segCSVD	Low	0.52 (0.44, 0.59)	1.14441e-05
				0			Moderate	na	na
				2			High	0.78 (0.62, 0.94)	na
	Internal	UKB (3D FLAIR)	20	18	Voxel-level	SynthSeg	Low	0.13 (0.07, 0.18)	1.14441e-05
				0			Moderate	na	na
				2			High	0.28 (0.01, 0.55)	na
	External	ADNI3 (3D FLAIR)	25	10	Voxel-level	nnUNet	Low	0.56 (0.48, 0.65)	na
				4			Moderate	0.78 (0.77, 0.78)	na
				11			High	0.81 (0.77, 0.84)	na
	External	ADNI3 (3D FLAIR)	25	10	Voxel-level	SHIVA	Low	0.46 (0.35, 0.56)	0.0773438
				4			Moderate	0.66 (0.62, 0.71)	0.15
				11			High	0.71 (0.66, 0.76)	0.000976562
	External	ADNI3 (3D FLAIR)	25	10	Voxel-level	segCSVD	Low	0.57 (0.47, 0.66)	0.492188
				4			Moderate	0.71 (0.68, 0.75)	0.15
				11			High	0.77 (0.72, 0.81)	0.000976562
	External	ADNI3 (3D FLAIR)	25	10	Voxel-level	SynthSeg	Low	0.32 (0.23, 0.41)	0.00878906
				4			Moderate	0.44 (0.27, 0.61)	0.15
				11			High	0.51 (0.41, 0.61)	0.000976562

### Sheet: S4
	Supplementary Table S4. Lesion-level performance by reference lesion size, cohort, and FLAIR acquisition. Lesions are connected components of at least 15 voxels (1 voxel = 1 mm3), categorized by reference lesion volume as very small (15–30 voxels), small (31–100), medium (101–250), or large (>250). A reference lesion was considered detected if it overlapped a predicted lesion by at least one voxe…
							Lesion-wise Dice		Lesion Detection
	Test Set	Group	N scans	Metric type	Model	Lesion Size	Mean DSC	Adjusted P value vs. nnUNet	Detection Rate (95% CI)	TP (95% CI)	FN (95% CI)	FP (95% CI)	Adjusted P value vs. nnUNet
	Internal	All (2D + 3D FLAIR)	92	Lesion-level	nnUNet	Very small	0.57 (0.52, 0.61)	na	0.77 (0.72, 0.82)	8.70 (7.28, 10.11)	2.62 (1.88, 3.36)	0.71 (0.47, 0.95)	na
						Small	0.67 (0.63, 0.71)	na	0.87 (0.84, 0.91)	7.53 (6.14, 8.92)	1.22 (0.82, 1.61)	0.27 (0.12, 0.42)	na
						Medium	0.76 (0.71, 0.80)	na	0.94 (0.91, 0.98)	2.78 (2.29, 3.28)	0.17 (0.07, 0.28)	0.03 (0.00, 0.07)	na
						Large	0.85 (0.83, 0.87)	na	0.99 (0.98, 1.00)	3.61 (3.14, 4.08)	0.04 (0.00, 0.10)	0.00 (0.00, 0.00)	na
	Internal	All (2D + 3D FLAIR)	92	Lesion-level	SHIVA	Very small	0.45 (0.40, 0.51)	5.25e-05	0.61 (0.55, 0.67)	7.46 (6.02, 8.89)	3.86 (2.91, 4.81)	1.49 (0.99, 1.98)	3.8e-10
						Small	0.48 (0.42, 0.53)	1.32e-09	0.63 (0.57, 0.70)	5.90 (4.60, 7.21)	2.85 (2.11, 3.59)	0.87 (0.59, 1.15)	1.07e-11
						Medium	0.41 (0.34, 0.47)	3.91e-13	0.57 (0.49, 0.65)	1.93 (1.46, 2.41)	1.02 (0.82, 1.23)	0.34 (0.17, 0.51)	2.52e-10
						Large	0.49 (0.43, 0.54)	2.65e-15	0.81 (0.75, 0.86)	3.02 (2.57, 3.48)	0.63 (0.47, 0.79)	0.11 (0.03, 0.19)	6.72e-08
	Internal	All (2D + 3D FLAIR)	92	Lesion-level	segCSVD	Very small	0.24 (0.20, 0.29)	1.58e-15	0.44 (0.37, 0.51)	4.25 (3.33, 5.17)	7.07 (5.51, 8.62)	0.32 (0.17, 0.46)	9.89e-13
						Small	0.37 (0.31, 0.42)	1.18e-14	0.62 (0.55, 0.68)	5.05 (4.14, 5.97)	3.70 (2.71, 4.68)	0.22 (0.12, 0.31)	1.19e-11
						Medium	0.40 (0.34, 0.46)	3.14e-14	0.63 (0.55, 0.71)	2.07 (1.61, 2.52)	0.89 (0.68, 1.11)	0.02 (0.00, 0.05)	5.64e-09
						Large	0.59 (0.55, 0.62)	7.92e-16	0.88 (0.84, 0.91)	3.15 (2.72, 3.58)	0.50 (0.35, 0.65)	0.04 (0.00, 0.09)	4.48e-07
	Internal	All (2D + 3D FLAIR)	92	Lesion-level	SynthSeg	Very small	0.08 (0.05, 0.11)	1.58e-15	0.14 (0.09, 0.19)	1.08 (0.75, 1.40)	10.24 (8.46, 12.02)	0.37 (0.20, 0.54)	1.46e-14
						Small	0.11 (0.07, 0.14)	1.08e-15	0.20 (0.15, 0.25)	1.37 (1.01, 1.73)	7.38 (5.85, 8.91)	0.65 (0.42, 0.89)	1.43e-15
						Medium	0.17 (0.11, 0.22)	3.14e-14	0.33 (0.25, 0.41)	0.92 (0.69, 1.16)	2.03 (1.57, 2.50)	0.37 (0.22, 0.52)	2.83e-12
						Large	0.37 (0.33, 0.42)	7.92e-16	0.79 (0.75, 0.84)	2.68 (2.40, 2.97)	0.97 (0.65, 1.29)	0.16 (0.07, 0.25)	5.72e-09
	Internal	2D FLAIR only	46	Lesion-level	nnUNet	Very small	0.50 (0.44, 0.56)	na	0.69 (0.62, 0.76)	10.17 (8.11, 12.24)	4.33 (3.07, 5.58)	1.13 (0.71, 1.55)	na
						Small	0.62 (0.57, 0.68)	na	0.81 (0.75, 0.87)	9.43 (7.13, 11.74)	1.91 (1.24, 2.59)	0.43 (0.16, 0.71)	na
						Medium	0.74 (0.67, 0.81)	na	0.90 (0.84, 0.97)	2.91 (2.10, 3.72)	0.30 (0.11, 0.50)	0.02 (0.00, 0.07)	na
						Large	0.84 (0.80, 0.88)	na	0.98 (0.96, 1.00)	4.59 (3.84, 5.33)	0.09 (0.00, 0.19)	0.00 (0.00, 0.00)	na
	Internal	2D FLAIR only	46	Lesion-level	SHIVA	Very small	0.33 (0.28, 0.39)	2.46e-08	0.54 (0.46, 0.61)	8.41 (6.38, 10.45)	6.09 (4.46, 7.72)	1.00 (0.67, 1.33)	3.9e-07
						Small	0.41 (0.34, 0.48)	8.21797e-09	0.60 (0.51, 0.68)	7.20 (5.08, 9.31)	4.15 (2.82, 5.49)	0.85 (0.51, 1.18)	5.83e-07
						Medium	0.43 (0.33, 0.53)	7.30788e-07	0.63 (0.51, 0.74)	2.28 (1.48, 3.08)	0.93 (0.63, 1.24)	0.24 (0.00, 0.47)	6.93e-05
						Large	0.48 (0.41, 0.55)	1.08e-12	0.84 (0.78, 0.90)	4.00 (3.28, 4.72)	0.67 (0.43, 0.92)	0.13 (0.01, 0.25)	0.000158944
	Internal	2D FLAIR only	46	Lesion-level	segCSVD	Very small	0.08 (0.05, 0.11)	1.55e-08	0.21 (0.15, 0.26)	3.00 (1.95, 4.05)	11.50 (9.14, 13.86)	0.28 (0.09, 0.48)	2.27e-08
						Small	0.20 (0.16, 0.25)	3.41e-13	0.47 (0.39, 0.55)	5.39 (3.97, 6.81)	5.96 (4.30, 7.62)	0.22 (0.08, 0.36)	7.06e-08
						Medium	0.31 (0.23, 0.40)	7.27497e-08	0.59 (0.46, 0.71)	2.17 (1.38, 2.97)	1.04 (0.67, 1.42)	0.00 (0.00, 0.00)	6.93e-05
						Large	0.51 (0.46, 0.56)	8.53e-14	0.87 (0.83, 0.92)	4.02 (3.33, 4.71)	0.65 (0.41, 0.90)	0.04 (0.00, 0.10)	0.00016093
	Internal	2D FLAIR only	46	Lesion-level	SynthSeg	Very small	0.01 (0.01, 0.02)	1.55e-08	0.03 (0.01, 0.05)	0.46 (0.19, 0.72)	14.04 (11.45, 16.63)	0.15 (0.00, 0.31)	2.27e-08
						Small	0.04 (0.01, 0.07)	3.41e-13	0.07 (0.03, 0.10)	0.74 (0.49, 0.99)	10.61 (8.17, 13.04)	0.33 (0.12, 0.53)	3.04e-08
						Medium	0.09 (0.04, 0.14)	7.27497e-08	0.24 (0.13, 0.35)	0.61 (0.35, 0.86)	2.61 (1.79, 3.43)	0.17 (0.00, 0.35)	7.03e-07
						Large	0.29 (0.24, 0.34)	8.53e-14	0.76 (0.69, 0.82)	3.24 (2.87, 3.61)	1.43 (0.85, 2.02)	0.09 (0.00, 0.17)	1.43e-05
	Internal	3D FLAIR only	46	Lesion-level	nnUNet	Very small	0.64 (0.58, 0.70)	na	0.86 (0.80, 0.92)	7.22 (5.29, 9.15)	0.91 (0.52, 1.30)	0.28 (0.10, 0.47)	na
						Small	0.72 (0.67, 0.77)	na	0.94 (0.89, 0.98)	5.63 (4.20, 7.06)	0.52 (0.19, 0.85)	0.11 (0.00, 0.22)	na
						Medium	0.77 (0.72, 0.82)	na	0.98 (0.96, 1.00)	2.65 (2.05, 3.25)	0.04 (0.00, 0.10)	0.04 (0.00, 0.10)	na
						Large	0.86 (0.84, 0.88)	na	1.00 (1.00, 1.00)	2.63 (2.21, 3.05)	0.00 (0.00, 0.00)	0.00 (0.00, 0.00)	na
	Internal	3D FLAIR only	46	Lesion-level	SHIVA	Very small	0.58 (0.49, 0.67)	0.663781	0.69 (0.59, 0.79)	6.50 (4.43, 8.57)	1.63 (1.18, 2.08)	1.98 (1.05, 2.91)	0.000149957
						Small	0.55 (0.46, 0.63)	0.000987821	0.67 (0.57, 0.77)	4.61 (3.09, 6.13)	1.54 (1.12, 1.97)	0.89 (0.43, 1.35)	5.65e-06
						Medium	0.38 (0.28, 0.47)	1.63e-09	0.50 (0.39, 0.62)	1.59 (1.07, 2.10)	1.11 (0.83, 1.39)	0.43 (0.18, 0.69)	1.97e-06
						Large	0.49 (0.40, 0.59)	3.47e-10	0.77 (0.68, 0.87)	2.04 (1.62, 2.46)	0.59 (0.36, 0.81)	0.09 (0.00, 0.19)	0.000250266
	Internal	3D FLAIR only	46	Lesion-level	segCSVD	Very small	0.41 (0.35, 0.48)	4.78e-08	0.67 (0.59, 0.76)	5.50 (4.03, 6.97)	2.63 (1.65, 3.62)	0.35 (0.12, 0.58)	3.69e-05
						Small	0.53 (0.46, 0.60)	9.97e-07	0.76 (0.68, 0.85)	4.72 (3.50, 5.93)	1.43 (0.85, 2.02)	0.22 (0.08, 0.36)	7.52e-05
						Medium	0.48 (0.40, 0.57)	1.13e-09	0.68 (0.57, 0.79)	1.96 (1.46, 2.45)	0.74 (0.52, 0.96)	0.04 (0.00, 0.10)	5.62e-05
						Large	0.67 (0.62, 0.72)	1.36e-12	0.88 (0.82, 0.93)	2.28 (1.89, 2.68)	0.35 (0.19, 0.50)	0.04 (0.00, 0.10)	0.00109283
	Internal	3D FLAIR only	46	Lesion-level	SynthSeg	Very small	0.14 (0.09, 0.20)	4.78e-08	0.25 (0.17, 0.33)	1.70 (1.14, 2.25)	6.43 (4.46, 8.41)	0.59 (0.30, 0.88)	3.04e-07
						Small	0.18 (0.12, 0.23)	3.41e-13	0.33 (0.24, 0.41)	2.00 (1.37, 2.63)	4.15 (2.76, 5.54)	0.98 (0.57, 1.39)	4.31e-08
						Medium	0.24 (0.15, 0.33)	2.73e-10	0.43 (0.31, 0.54)	1.24 (0.86, 1.62)	1.46 (1.05, 1.86)	0.57 (0.34, 0.79)	2.51e-06
						Large	0.46 (0.39, 0.53)	1.36e-12	0.83 (0.77, 0.89)	2.13 (1.76, 2.50)	0.50 (0.31, 0.69)	0.24 (0.08, 0.39)	0.000250266
	Internal	ADNI (2D FLAIR)	20	Lesion-level	nnUNet	Very small	0.49 (0.37, 0.61)	na	0.62 (0.49, 0.74)	8.40 (5.18, 11.62)	6.20 (3.58, 8.82)	1.55 (0.74, 2.36)	na
						Small	0.63 (0.54, 0.72)	na	0.77 (0.67, 0.88)	9.90 (5.46, 14.34)	2.15 (1.03, 3.27)	0.85 (0.28, 1.42)	na
						Medium	0.73 (0.62, 0.83)	na	0.87 (0.78, 0.96)	3.15 (2.08, 4.22)	0.50 (0.11, 0.89)	0.05 (0.00, 0.15)	na
						Large	0.83 (0.75, 0.90)	na	0.97 (0.93, 1.00)	5.60 (4.06, 7.14)	0.15 (0.00, 0.38)	0.00 (0.00, 0.00)	na
	Internal	ADNI (2D FLAIR)	20	Lesion-level	SHIVA	Very small	0.22 (0.15, 0.29)	3.81e-06	0.40 (0.28, 0.51)	6.00 (3.15, 8.85)	8.60 (5.21, 11.99)	0.55 (0.19, 0.91)	0.000433182
						Small	0.28 (0.17, 0.38)	3.81e-06	0.44 (0.30, 0.59)	6.25 (2.26, 10.24)	5.80 (2.98, 8.62)	0.85 (0.39, 1.31)	0.000391501
						Medium	0.41 (0.26, 0.55)	0.000106812	0.61 (0.45, 0.77)	2.30 (1.27, 3.33)	1.35 (0.78, 1.92)	0.20 (0.00, 0.53)	0.00397734
						Large	0.43 (0.32, 0.54)	3.81e-06	0.83 (0.72, 0.95)	5.00 (3.50, 6.50)	0.75 (0.32, 1.18)	0.20 (0.00, 0.44)	0.0113689
	Internal	ADNI (2D FLAIR)	20	Lesion-level	segCSVD	Very small	0.02 (0.00, 0.04)	3.81e-06	0.08 (0.01, 0.14)	0.50 (0.22, 0.78)	14.10 (9.35, 18.85)	0.30 (0.00, 0.68)	0.000392406
						Small	0.11 (0.06, 0.17)	3.81e-06	0.31 (0.21, 0.40)	3.95 (2.07, 5.83)	8.10 (4.83, 11.37)	0.15 (0.00, 0.32)	0.000391501
						Medium	0.28 (0.17, 0.39)	1.14e-05	0.57 (0.41, 0.74)	2.05 (1.08, 3.02)	1.60 (0.83, 2.37)	0.00 (0.00, 0.00)	0.00397734
						Large	0.44 (0.36, 0.53)	3.81e-06	0.87 (0.80, 0.95)	4.95 (3.51, 6.39)	0.80 (0.33, 1.27)	0.00 (0.00, 0.00)	0.0113689
	Internal	ADNI (2D FLAIR)	20	Lesion-level	SynthSeg	Very small	0.02 (0.01, 0.04)	3.81e-06	0.05 (0.01, 0.08)	0.75 (0.25, 1.25)	13.85 (9.16, 18.54)	0.10 (0.00, 0.24)	0.000392406
						Small	0.02 (0.01, 0.04)	3.81e-06	0.06 (0.03, 0.09)	0.80 (0.38, 1.22)	11.25 (6.75, 15.75)	0.60 (0.16, 1.04)	0.000391501
						Medium	0.09 (0.02, 0.15)	1.14e-05	0.24 (0.08, 0.40)	0.70 (0.27, 1.13)	2.95 (1.88, 4.02)	0.40 (0.00, 0.81)	0.00164061
						Large	0.22 (0.14, 0.31)	3.81e-06	0.71 (0.60, 0.81)	3.65 (2.95, 4.35)	2.10 (0.84, 3.36)	0.20 (0.01, 0.39)	0.00578774
	Internal	WWISH (2D FLAIR)	26	Lesion-level	nnUNet	Very small	0.51 (0.44, 0.58)	na	0.75 (0.66, 0.83)	11.54 (8.79, 14.29)	2.88 (2.14, 3.63)	0.81 (0.40, 1.22)	na
						Small	0.62 (0.54, 0.70)	na	0.84 (0.77, 0.92)	9.08 (6.53, 11.62)	1.73 (0.84, 2.62)	0.12 (0.00, 0.25)	na
						Medium	0.76 (0.66, 0.85)	na	0.93 (0.84, 1.00)	2.73 (1.49, 3.97)	0.15 (0.00, 0.34)	0.00 (0.00, 0.00)	na
						Large	0.85 (0.81, 0.89)	na	0.99 (0.96, 1.00)	3.81 (3.28, 4.33)	0.04 (0.00, 0.12)	0.00 (0.00, 0.00)	na
	Internal	WWISH (2D FLAIR)	26	Lesion-level	SHIVA	Very small	0.42 (0.35, 0.49)	6.45e-05	0.64 (0.55, 0.73)	10.27 (7.48, 13.06)	4.15 (3.23, 5.08)	1.35 (0.85, 1.84)	0.000389774
						Small	0.51 (0.44, 0.59)	0.00162536	0.72 (0.65, 0.79)	7.92 (5.55, 10.30)	2.88 (1.99, 3.78)	0.85 (0.34, 1.35)	0.0012223
						Medium	0.46 (0.31, 0.61)	0.000667844	0.64 (0.47, 0.82)	2.27 (1.04, 3.50)	0.62 (0.31, 0.92)	0.27 (0.00, 0.62)	0.00696168
						Large	0.52 (0.43, 0.60)	4.47e-07	0.85 (0.78, 0.92)	3.23 (2.77, 3.69)	0.62 (0.31, 0.92)	0.08 (0.00, 0.19)	0.00565028
	Internal	WWISH (2D FLAIR)	26	Lesion-level	segCSVD	Very small	0.13 (0.09, 0.16)	1.84e-05	0.31 (0.25, 0.37)	4.92 (3.44, 6.40)	9.50 (7.46, 11.54)	0.27 (0.05, 0.48)	2.45e-05
						Small	0.28 (0.21, 0.34)	1.79e-07	0.60 (0.50, 0.71)	6.50 (4.45, 8.55)	4.31 (2.87, 5.74)	0.27 (0.05, 0.48)	8.83e-05
						Medium	0.34 (0.22, 0.47)	0.000120299	0.60 (0.41, 0.79)	2.27 (1.02, 3.52)	0.62 (0.36, 0.87)	0.00 (0.00, 0.00)	0.00696168
						Large	0.56 (0.50, 0.62)	8.94e-08	0.87 (0.81, 0.93)	3.31 (2.85, 3.76)	0.54 (0.28, 0.80)	0.08 (0.00, 0.19)	0.00565028
	Internal	WWISH (2D FLAIR)	26	Lesion-level	SynthSeg	Very small	0.01 (0.00, 0.02)	1.84e-05	0.02 (0.00, 0.04)	0.23 (0.00, 0.49)	14.19 (11.06, 17.33)	0.19 (0.00, 0.45)	2.45e-05
						Small	0.05 (0.00, 0.10)	2.38e-07	0.08 (0.02, 0.14)	0.69 (0.35, 1.03)	10.12 (7.26, 12.97)	0.12 (0.00, 0.25)	6.84e-05
						Medium	0.10 (0.02, 0.18)	0.000120299	0.24 (0.09, 0.39)	0.54 (0.21, 0.87)	2.35 (1.10, 3.59)	0.00 (0.00, 0.00)	0.00048289
						Large	0.33 (0.28, 0.39)	8.94e-08	0.79 (0.71, 0.88)	2.92 (2.55, 3.30)	0.92 (0.53, 1.32)	0.00 (0.00, 0.00)	0.00338435
	Internal	WWISH (3D FLAIR)	26	Lesion-level	nnUNet	Very small	0.63 (0.58, 0.69)	na	0.87 (0.81, 0.93)	8.58 (6.09, 11.06)	1.27 (0.64, 1.90)	0.31 (0.06, 0.56)	na
						Small	0.75 (0.69, 0.80)	na	0.95 (0.90, 0.99)	6.62 (4.55, 8.68)	0.58 (0.06, 1.09)	0.15 (0.00, 0.34)	na
						Medium	0.79 (0.72, 0.85)	na	0.97 (0.92, 1.00)	2.92 (2.04, 3.81)	0.08 (0.00, 0.19)	0.04 (0.00, 0.12)	na
						Large	0.87 (0.84, 0.90)	na	1.00 (1.00, 1.00)	3.04 (2.55, 3.53)	0.00 (0.00, 0.00)	0.00 (0.00, 0.00)	na
	Internal	WWISH (3D FLAIR)	26	Lesion-level	SHIVA	Very small	0.66 (0.56, 0.75)	0.0668832	0.78 (0.67, 0.88)	8.38 (5.64, 11.13)	1.46 (0.87, 2.06)	3.00 (1.51, 4.49)	0.0933924
						Small	0.64 (0.55, 0.74)	0.0488967	0.77 (0.67, 0.88)	5.92 (3.78, 8.07)	1.27 (0.74, 1.80)	1.31 (0.56, 2.05)	0.00179297
						Medium	0.41 (0.28, 0.55)	6.68e-05	0.55 (0.41, 0.70)	1.88 (1.10, 2.67)	1.12 (0.73, 1.50)	0.73 (0.31, 1.15)	0.00114799
						Large	0.57 (0.44, 0.70)	1.01e-05	0.77 (0.66, 0.89)	2.35 (1.86, 2.83)	0.69 (0.40, 0.99)	0.15 (0.00, 0.34)	0.0028354
	Internal	WWISH (3D FLAIR)	26	Lesion-level	segCSVD	Very small	0.45 (0.38, 0.52)	2.68e-07	0.68 (0.59, 0.78)	6.62 (4.72, 8.51)	3.23 (1.67, 4.79)	0.27 (0.05, 0.48)	0.000438717
						Small	0.63 (0.56, 0.70)	4.3e-05	0.86 (0.79, 0.92)	5.81 (4.16, 7.46)	1.38 (0.44, 2.33)	0.23 (0.02, 0.44)	0.00397734
						Medium	0.49 (0.38, 0.59)	2.72e-05	0.69 (0.55, 0.82)	2.15 (1.43, 2.88)	0.85 (0.51, 1.18)	0.04 (0.00, 0.12)	0.00484892
						Large	0.68 (0.61, 0.74)	1.79e-07	0.85 (0.77, 0.92)	2.54 (2.08, 3.00)	0.50 (0.26, 0.74)	0.04 (0.00, 0.12)	0.0039642
	Internal	WWISH (3D FLAIR)	26	Lesion-level	SynthSeg	Very small	0.18 (0.10, 0.27)	2.68e-07	0.28 (0.17, 0.39)	2.23 (1.37, 3.09)	7.62 (4.97, 10.26)	0.31 (0.09, 0.53)	0.000108541
						Small	0.26 (0.18, 0.35)	1.79e-07	0.43 (0.32, 0.54)	2.81 (1.88, 3.74)	4.38 (2.31, 6.46)	0.58 (0.29, 0.86)	4.11e-05
						Medium	0.32 (0.19, 0.46)	2.72e-05	0.50 (0.34, 0.65)	1.46 (0.91, 2.01)	1.54 (0.92, 2.16)	0.31 (0.12, 0.50)	0.00135719
						Large	0.55 (0.48, 0.61)	1.79e-07	0.82 (0.74, 0.89)	2.42 (2.02, 2.82)	0.62 (0.36, 0.87)	0.12 (0.00, 0.25)	0.0028354
	Internal	UKB (3D FLAIR)	20	Lesion-level	nnUNet	Very small	0.65 (0.52, 0.78)	na	0.85 (0.72, 0.98)	5.45 (2.33, 8.57)	0.45 (0.13, 0.77)	0.25 (0.00, 0.55)	na
						Small	0.68 (0.57, 0.78)	na	0.92 (0.84, 1.00)	4.35 (2.40, 6.30)	0.45 (0.03, 0.87)	0.05 (0.00, 0.15)	na
						Medium	0.75 (0.66, 0.84)	na	1.00 (1.00, 1.00)	2.30 (1.48, 3.12)	0.00 (0.00, 0.00)	0.05 (0.00, 0.15)	na
						Large	0.84 (0.80, 0.87)	na	1.00 (1.00, 1.00)	2.10 (1.39, 2.81)	0.00 (0.00, 0.00)	0.00 (0.00, 0.00)	na
	Internal	UKB (3D FLAIR)	20	Lesion-level	SHIVA	Very small	0.47 (0.30, 0.64)	0.026018	0.56 (0.36, 0.75)	4.05 (1.00, 7.10)	1.85 (1.10, 2.60)	0.65 (0.00, 1.32)	0.00440655
						Small	0.42 (0.27, 0.56)	0.00549316	0.52 (0.35, 0.69)	2.90 (0.82, 4.98)	1.90 (1.17, 2.63)	0.35 (0.00, 0.73)	0.00236318
						Medium	0.33 (0.18, 0.47)	2.29e-05	0.44 (0.26, 0.62)	1.20 (0.56, 1.84)	1.10 (0.65, 1.55)	0.05 (0.00, 0.15)	0.00157047
						Large	0.38 (0.24, 0.52)	6.1e-05	0.77 (0.59, 0.96)	1.65 (0.90, 2.40)	0.45 (0.09, 0.81)	0.00 (0.00, 0.00)	0.0805701
	Internal	UKB (3D FLAIR)	20	Lesion-level	segCSVD	Very small	0.36 (0.24, 0.48)	0.000879158	0.66 (0.49, 0.83)	4.05 (1.71, 6.39)	1.85 (0.78, 2.92)	0.45 (0.00, 0.92)	0.0237044
						Small	0.40 (0.28, 0.52)	0.00128937	0.64 (0.47, 0.80)	3.30 (1.54, 5.06)	1.50 (0.83, 2.17)	0.20 (0.01, 0.39)	0.00465099
						Medium	0.48 (0.33, 0.64)	0.000106812	0.67 (0.48, 0.87)	1.70 (1.02, 2.38)	0.60 (0.32, 0.88)	0.05 (0.00, 0.15)	0.00620228
						Large	0.66 (0.57, 0.74)	6.1e-05	0.93 (0.85, 1.00)	1.95 (1.25, 2.65)	0.15 (0.00, 0.32)	0.05 (0.00, 0.15)	0.122965
	Internal	UKB (3D FLAIR)	20	Lesion-level	SynthSeg	Very small	0.09 (0.02, 0.15)	0.000879158	0.22 (0.08, 0.35)	1.00 (0.45, 1.55)	4.90 (1.81, 7.99)	0.95 (0.35, 1.55)	0.00358459
						Small	0.05 (0.02, 0.09)	2.29e-05	0.19 (0.07, 0.30)	0.95 (0.35, 1.55)	3.85 (1.92, 5.78)	1.50 (0.65, 2.35)	0.00072256
						Medium	0.14 (0.05, 0.23)	2.29e-05	0.34 (0.15, 0.53)	0.95 (0.41, 1.49)	1.35 (0.82, 1.88)	0.90 (0.47, 1.33)	0.00157047
						Large	0.33 (0.21, 0.45)	6.1e-05	0.84 (0.73, 0.96)	1.75 (1.07, 2.43)	0.35 (0.08, 0.62)	0.40 (0.08, 0.72)	0.0805701
	External	ADNI3 (3D FLAIR)	25	Lesion-level	nnUNet	Very small	0.66 (0.57, 0.74)	na	0.86 (0.78, 0.93)	11.56 (6.51, 16.61)	1.12 (0.65, 1.59)	0.84 (0.38, 1.30)	na
						Small	0.70 (0.61, 0.80)	na	0.86 (0.76, 0.96)	9.29 (5.58, 13.01)	0.58 (0.34, 0.83)	0.29 (0.00, 0.58)	na
						Medium	0.80 (0.75, 0.85)	na	0.99 (0.99, 0.99)	3.41 (2.27, 4.55)	0.09 (0.00, 0.22)	0.09 (0.00, 0.28)	na
						Large	0.91 (0.88, 0.93)		1.00 (1.00, 1.00)	3.04 (2.35, 3.73)	0.00 (0.00, 0.00)	0.04 (0.00, 0.12)	na
	External	ADNI3 (3D FLAIR)	25	Lesion-level	SHIVA	Very small	0.66 (0.54, 0.78)	0.422341	0.78 (0.78, 0.78)	11.40 (6.16, 16.64)	1.28 (0.77, 1.79)	5.04 (3.32, 6.77)	0.112209
						Small	0.68 (0.56, 0.80)	1	0.84 (0.74, 0.95)	9.08 (5.38, 12.78)	0.79 (0.34, 1.24)	2.83 (1.53, 4.14)	0.572172
						Medium	0.58 (0.42, 0.75)	0.0152298	0.73 (0.58, 0.89)	2.91 (1.71, 4.10)	0.76 (0.36, 1.17)	0.91 (0.25, 1.56)	0.00826907
						Large	0.83 (0.76, 0.90)	0.00410307	0.98 (0.94, 1.00)	3.00 (2.30, 3.71)	0.04 (0.00, 0.12)	0.48 (0.16, 0.80)	0.317311
	External	ADNI3 (3D FLAIR)	25	Lesion-level	segCSVD	Very small	0.47 (0.36, 0.58)	1.43e-06	0.70 (0.57, 0.83)	10.25 (5.82, 14.68)	2.96 (1.55, 4.37)	0.50 (0.17, 0.83)	0.0028753
						Small	0.62 (0.54, 0.71)	0.0111588	0.83 (0.74, 0.93)	8.83 (5.34, 12.33)	1.04 (0.57, 1.52)	0.08 (0.00, 0.20)	0.461623
						Medium	0.57 (0.42, 0.72)	0.0151877	0.71 (0.56, 0.87)	2.95 (1.77, 4.14)	0.71 (0.39, 1.04)	0.14 (0.00, 0.36)	0.00772723
						Large	0.80 (0.74, 0.85)	2.47e-05	0.96 (0.91, 1.00)	2.92 (2.23, 3.61)	0.12 (0.00, 0.26)	0.00 (0.00, 0.00)	0.153706
	External	ADNI3 (3D FLAIR)	25	Lesion-level	SynthSeg	Very small	0.19 (0.09, 0.29)	3.93e-05	0.28 (0.15, 0.40)	2.13 (1.25, 3.00)	11.08 (6.00, 16.16)	0.29 (0.10, 0.49)	0.000527693
						Small	0.22 (0.13, 0.32)	0.000153747	0.35 (0.23, 0.48)	2.63 (1.69, 3.56)	7.25 (3.79, 10.71)	0.46 (0.13, 0.79)	0.000425982
						Medium	0.21 (0.11, 0.31)	1.14e-05	0.44 (0.28, 0.60)	1.64 (0.96, 2.31)	1.86 (1.05, 2.68)	0.36 (0.07, 0.66)	0.0010407
						Large	0.55 (0.46, 0.64)	3.57628e-07	0.89 (0.81, 0.97)	2.52 (2.06, 2.98)	0.52 (0.09, 0.95)	0.08 (0.00, 0.19)	0.0767904

### Sheet: S5
	Supplementary Table S5. Direct cross-acquisition agreement of predicted total WMH volume in same-visit paired 2D and 3D FLAIR scans (WWISH participants in the internal held-out test set, n = 26). Paired differences are predicted 3D minus 2D volume (mL); negative values indicate lower volume on 3D FLAIR. Agreement was evaluated directly between acquisitions, independent of the reference masks. ICC…
	Model	Paired participants, n	ICC (95% CI)	Mean difference, 3D − 2D, mL (95% CI)	Lower LoA, mL	Upper LoA, mL	SD of paired differences, mL	Median absolute difference, mL	IQR, mL	Change in bias relative to reference, 3D − 2D, mL
	nnUNet	26	0.921 (0.830–0.960)	−4.57 (−5.57, −3.57)	-9.418	0.284	2.475	3.906	2.529	1.77
	SHIVA	26	0.997 (0.990–1.000)	−0.30 (−0.88, 0.28)	-3.097	2.502	1.42832	0.7	0.763	6.04
	segCSVD	26	0.968 (0.930–0.990)	−1.66 (−2.77, −0.55)	-7.05	3.726	2.74898	0.785	1.438	4.67
	SynthSeg	26	0.820 (0.640–0.910)	3.59 (2.25, 4.93)	-2.895	10.074	3.30842	2.522	3.778	9.92
	Reference masks	26	0.861 (0.720–0.930)	−6.33† (−8.12, −4.54)	-14.99	2.33	4.33	4.86	5.01	—

### Sheet: S6
	Supplemental Table S6. Model comparisons for incident dementia after additional adjustment for FLAIR acquisition type. Logistic regression models for incident dementia (global CDR ≥ 1 during follow-up). The clinical model included age, sex, years of education, APOE ε4 carrier status, cohort, and FLAIR acquisition type; each WMH model additionally included standardized WMH volume from one segmenta…
	Model	OR per SD (95% CI)	LR χ²	LR p	CV AUC (95% CI)	ΔAUC vs. clinical	ΔAUC p
	Clinical only	na.	na.	na.	0.73 ( )	na.	na.
	+Proposed nnU-Net	1.34 (1.05–1.70)	4.88	0.027	0.75 (0.68–0.81)	0.025	0.0001
	+SHIVA-WMH	1.26 (1.01–1.58)	3.53	0.059	0.74 (0.67–0.80)	0.017	0.0001
	+segcsvdWMH	1.10 (0.85–1.42)	0.43	0.514	0.73 (0.65–0.79)	−0.005	0.0001
	+WMH-SynthSeg	1.25 (0.98–1.61)	2.81	0.093	0.74 (0.67–0.80)	0.013	0.0001
